# Physician-confirmed and administrative definitions of stroke in UK Biobank reflect the same underlying genetic trait

**DOI:** 10.1101/2021.09.30.21264348

**Authors:** Kristiina Rannikmäe, Konrad Rawlik, Amy C Ferguson, Nikos Avramidis, Muchen Jiang, Nicola Pirastu, Xia Shen, Emma Davidson, Rebecca Woodfield, Rainer Malik, Martin Dichgans, Albert Tenesa, Cathie Sudlow

## Abstract

**Background:** Stroke in UK Biobank (UKB) is ascertained via linkages to coded administrative datasets and self-report. We studied the accuracy of these codes using genetic validation.

**Methods:** We compiled stroke-specific and broad cerebrovascular disease (CVD) code lists (Read V2/V3, ICD-9/-10) for medical settings (hospital, death record, primary care) and self-report. Among 408,210 UKB participants we identified all with a relevant code, creating 12 stroke definitions based on the code type and source. We performed genome-wide association studies (GWASs) for each definition, comparing summary results against the largest published stroke GWAS (MEGASTROKE), assessing genetic correlations, and replicating 32 stroke-associated loci.

**Results:** Stroke case numbers identified varied widely from 3,976 (primary care stroke-specific codes) to 19,449 (all codes, all sources). All 12 UKB stroke definitions were significantly correlated with the MEGASTROKE summary GWAS results (rg 0.81-1) and each other (rg 0.4-1). However, Bonferroni-corrected confidence intervals were wide, suggesting limited precision of some results. Six previously reported stroke-associated loci were replicated using ≥1 UKB stroke definitions.

**Conclusions:** Stroke case numbers in UKB depend on the code source and type used, with a 5-fold difference in the maximum case-sample size. All stroke definitions are significantly genetically correlated with the largest stroke GWAS to date.
