## Supplemental Table 3 for "Physician-confirmed and administrative definitions of stroke in UK Biobank reflect the same underlying genetic trait"

### Sheet: ReadV2_stroke-specific
Read v2 text	Read v2 codes
Subarachnoid haemorrhage	G60..
Ruptured berry aneurysm	G600.
Subarachnoid haemorrhage from carotid siphon and bifurcation	G601.
Subarachnoid haemorrhage from middle cerebral artery	G602.
Subarachnoid haemorrhage from anterior communicating artery	G603.
Subarachnoid haemorrhage from posterior communicating artery	G604.
Subarachnoid haemorrhage from basilar artery	G605.
Subarachnoid haemorrhage from vertebral artery	G606.
Subarachnoid haemorrhage from intracranial artery, unspecified	G60X.
Subarachnoid haemorrhage NOS.	G60z.
Subarahnoid haemorrhage from other intracranial arteries	Gyu60
Subarachnoid haemorrhage from intracranial artery, unspecified	Gyu6E
Other subarachnoid haemorrhage	Gyu61
Intracerebral haemorrhage	G61..
Cortical haemorrhage	G610.
Internal capsule haemorrhage	G611.
Basal nucleus haemorrahge	G612.
Cerebellar haemorrhage	G613.
Pontine haemorrhage	G614.
Bulbar haemorrhage	G615.
External capsule haemorrhage	G616.
Intracerebral haemorrhage, intraventricular	G617.
Intracerebral haemorrhage, multiple localised	G618.
Lobar cerebral haemorrhage	G619.
Intracerebral haemorrhage in hemisphere, unspecified	G61X.
Left sided intracerebral haemorrhage, unspecified	G61X0
Right sided intracerebral haemorrhage, unspecified	G61X1
Intracerebral haemorrhage NOS.	G61z.
Other intracerebral haemorrhage	Gyu62
Intracerebral haemorrhage in hemisphere, unspecified	Gyu6F
Other precerebral artery occlusion	G63y.
Cerebral infarction due to thrombosis of precerebral arteries	G63y0
Cerebral infarction due to embolism of precerebral arteries	G63y1
Cerebral arterial occlusion	G64..
Cerebral embolism	G641.
Cerebral thrombosis	G640.
Cerebral infarction due to thrombosis of cerebral arteries	G6400
Cerebral infarction due to embolism of cerebral arteries	G6410
Cerebral infarction NOS	G64z.
Brainstem infarction	G64z0
Wallenberg syndrome	G64z1
Left sided cerebral infarction	G64z2
Right sided cerebral infarction	G64z3
Infarction of basal ganglia	G64z4
Cerebral infarction due to unspecified occl/stenosis of precerebral arteries	G6W..
Cerebral infarction due to unspecified occl/stenosis of precerebral arteries	Gyu6G
Cerebral infarction due to unspecified occl/stenosis of cerebral arteries	G6X..
Cerebral infarction due to unspecified occl/stenosis of cerebral arteries	Gyu63
Cerebral infarction due to cerebral venous thrombosis, non pyogenic	G6760
Other cerebral infarction	Gyu64
Stroke and cerebrovascular accident unspecified	G66..
Middle cerebral artery syndrome	G660.
Anterior cerebral artery syndrome	G661.
Posterior cerebral artery syndrome	G662.
Brainstem stroke syndrome	G663.
Cerebellar stroke syndrome	G664.
Pure motor lacunar syndrome	G665.
Pure sensory lacunar syndrome	G666.
Left sided CVA	G667.
Right sided CVA	G668.
Cerebral palsy, not congenital or infantile, acute	G669.

### Sheet: ReadV3_stroke-specific
Read v3 text	Read v3 codes
Subarachnoid haemorrhage	G60..
Subarachnoid haemorrhage from carotid siphon and bifurcation	G601.
Subarachnoid haemorrhage from middle cerebral artery aneurysm	G602.
Subarachnoid haemorrhage from anterior communicating artery aneurysm	G603.
Subarachnoid haemorrhage from posterior communicating artery aneurysm	G604.
Subarachnoid haemorrhage from basilar artery aneurysm	G605.
Subarachnoid haemorrhage from vertebral artery	G606.
[X]Subar haem,intracr art,unsp	G60X.
Subarachnoid haemorrhage NOS	G60z.
[X]Subarachnoid haemorrhage from other intracranial arteries	Gyu60
[X]Other subarachnoid haemorrhage	Gyu61
[X]Subarachnoid haemorrhage from intracranial artery, unspecified	Gyu6E
Subarachnoid haemorrhage due to ruptured arteriovenous malformation	X00Df
Subarachnoid haemorrhage due to ruptured aneurysm	X00Dg
Subarachnoid haemorrhage from multiple aneurysms	Xa01b
Subarachnoid haemorrhage from anterior cerebral artery aneurysm	Xa01c
Subarachnoid haemorrhage from middle cerebral artery aneurysm	Xa01h
Subarachnoid haemorrhage from posterior cerebral artery aneurysm	Xa01i
Subarachnoid haemorrhage from anterior communicating artery aneurysm	Xa01j
Subarachnoid haemorrhage from posterior communicating artery aneurysm	Xa01k
Subarachnoid haemorrhage from basilar artery aneurysm	Xa01l
Subarachnoid haemorrhage from posterior inferior cerebellar artery aneurysm	Xa01m
Subarachnoid haemorrhage from carotid artery aneurysm	Xa01o
Angiogram-negative subarachnoid haemorrhage	Xa0N7
Subarachnoid haemorrhage	Xa1uW
Spontaneous subarachnoid haemorrhage	XE2bF
Ruptured berry aneurysm	G600.
Ruptured cerebral aneurysm	X204F
Ruptured aneurysm of anterior cerebral artery	Xa0NJ
Ruptured aneurysm of middle cerebral artery	Xa0NK
Ruptured aneurysm of posterior cerebral artery	Xa0NN
Ruptured aneurysm of anterior communicating artery	Xa0NO
Ruptured aneurysm of posterior communicating artery	Xa0NQ
Ruptured aneurysm of basilar artery	Xa0NR
Ruptured aneurysm of posterior inferior cerebellar artery	Xa0NS
Ruptured internal carotid-anterior communicating artery zone aneurysm	Xa0NV
Ruptured internal carotid-posterior communicating artery zone aneurysm	Xa0NW
Ruptured internal carotid bifurcation aneurysm	Xa0NX
Intracerebral haemorrhage (& [cerebrovascular accident due to])	G61..
Intracerebral haemorrhage, intraventricular	G617.
Intracerebral haemorrhage, multiple localised	G618.
Right sided intracerebral haemorrhage, unspecified	G61X1
Intracerebral haemorrhage NOS	G61z.
Right sided intracerebral haemorrhage, unspecified	XaBM5
Cerebral parenchymal haemorrhage	XE0VF
Cortical haemorrhage	G610.
Internal capsule haemorrhage	G611.
Basal ganglia haemorrhage	G612.
Cerebellar haemorrhage	G613.
Pontine haemorrhage	G614.
Bulbar haemorrhage	G615.
External capsule haemorrhage	G616.
Lobar cerebral haemorrhage	G619.
Lobar cerebral haemorrhage	X00DM
[X]Intracerebral haemorrhage in hemisphere, unspecified	G61X.
Left sided intracerebral haemorrhage, unspecified	G61X0
[X]Other intracerebral haemorrhage	Gyu62
[X]Intracerebral haemorrhage in hemisphere, unspecified	Gyu6F
Massive supratentorial cerebral haemorrhage	X00DL
Subcortical cerebral haemorrhage	X00DN
Fetal cerebral haemorrhage	Xa41d
Left sided intracerebral haemorrhage, unspecified	XaBM4
Cerebral haemorrhage NOS	XE0Wy
Cerebral haemorrhage	XM0rV
Lacunar haemorrhage	X00DP
Cerebral infarction due to embolism of precerebral arteries	G63y1
Cerebral arterial occlusion(&[cerebrovascular accident due to] or [stroke due to]) or (cerebral infarction)	G64..
Cerebral infarction due to thrombosis of cerebral arteries	G6400
Cerebral infarction due to embolism of cerebral arteries	G6410
Infarction (& [cerebellar] or [cerebral NOS] or [brainstem NOS])	G64z.
Left sided cerebral infarction	G64z2
Right sided cerebral infarct	G64z3
Cerebral infarction due to cerebral venous thrombosis, non-pyogenic	G6760
[X]Cerebral infarction due to unspecified occlusion or stenosis of precerebral arteries	G6W..
[X]Other cerebral infarction	Gyu64
[X]Cerebral infarction due to unspecified occlusion or stenosis of precerebral arteries	Gyu6G
Haemorrhagic cerebral infarction	X00DI
Occipital cerebral infarction	Xa00I
Cerebral infarction	Xa0kZ
Left sided cerebral infarction	XaBEC
Right sided cerebral infarct	XaBED
Cerebral infarction NOS	XE0VJ
Cerebral infarct due to thrombosis of precerebral arteries	G63y0
[X]Cerebral infarction due to unspecified occlusion or stenosis of cerebral arteries	G6X..
[X]Cerebral infarction due to unspecified occlusion or stenosis of cerebral arteries	Gyu63
Wallenberg syndrome	G64z1
Wallenberg syndrome	Xa00M
Brainstem infarction	G64z0
Infarction of basal ganglia	G64z4
Anterior cerebral circulation infarction	X00D5
Total anterior cerebral circulation infarction	X00D6
Partial anterior cerebral circulation infarction	X00D7
Posterior cerebral circulation infarction	X00D8
Brainstem infarction NOS	X00D9
Lacunar infarction	X00DA
Pure motor lacunar infarction	X00DB
Pure sensory lacunar infarct	X00DC
Pure sensorimotor lacunar infarction	X00DD
Anterior cerebral circulation haemorrhagic infarction	X00DJ
Posterior cerebral circulation haemorrhagic infarction	X00DK
Pituitary infarction	X40LL
Cerebellar infarction	Xa00J
Brainstem infarction	Xa00K
Infarction of basal ganglia	XaJgQ
Multiple lacunar infarcts	XaB4Z
CVA - cerebrovascular accident (& unspecified [& stroke])	G66..
Brain stem stroke syndrome	G663.
Cerebellar stroke syndrome	G664.
Cerebrovascular disorders in the puerperium (& [CVA - cerebrovascular accident])	L440.
Stroke in the puerperium	XM1PL
Cerebrovascular accident	X00D1
Stroke of uncertain pathology	X00DR
Anterior circulation stroke of uncertain pathology	X00DS
Posterior circulation stroke of uncertain pathology	X00DT
Extension of cerebrovascular accident	Xa1hE
Stroke NOS	XaEGq
(Cerebral infarct) or (cerebrovascular accident) or (undefined stroke/CVA) or (stroke NOS)	XE0X2
Stroke and cerebrovascular accident unspecified	XE2aB
Left sided cerebral hemisphere cerebrovascular accident	G667.
Right sided cerebral hemisphere cerebrovascular accident	G668.
Middle cerebral artery syndrome	G660.
Anterior cerebral artery syndrome	G661.
Posterior cerebral artery syndrome	G662.
Pure motor lacunar syndrome	G665.
Pure motor lacunar syndrome	XaQbK
Pure sensory lacunar syndrome	G666.
Pure sensory lacunar syndrome	XaQbM
Cerebrovascular: [disease] or [accident]	XE0Ww
[X]Other lacunar syndromes	Fyu56

### Sheet: ReadV2_stroke-specific,broadCVD
Read v2 text	Read v2 codes
Cerebral degeneration due to cerebrovascular disease	F11x2
Binswanger's disease	F21y2
Amaurosis fugax	F4236
[X]Other transient cerebral ischaemic attacks and related syndromes	Fyu55
[X]Other lacunar syndromes	Fyu56
[X]Other vascular syndromes of the brain in cerebrovascular diseases	Fyu57
Cerebrovascular disease	G6...
Subarachnoid haemorrhage	G60..
Ruptured berry aneurysm	G600.
Subarachnoid haemorrhage from carotid siphon and bifurcation	G601.
Subarachnoid haemorrhage from middle cerebral artery	G602.
Subarachnoid haemorrhage from anterior communicating artery	G603.
Subarachnoid haemorrhage from posterior communicating artery	G604.
Subarachnoid haemorrhage from basilar artery	G605.
Subarachnoid haemorrhage from vertebral artery	G606.
Subarachnoid haemorrhage from intracranial artery, unspecified	G60X.
Subarachnoid haemorrhage NOS	G60z.
Intracerebral haemorrhage	G61..
Cortical haemorrhage	G610.
Internal capsule haemorrhage	G611.
Basal nucleus haemorrhage	G612.
Cerebellar haemorrhage	G613.
Pontine haemorrhage	G614.
Bulbar haemorrhage	G615.
External capsule haemorrhage	G616.
Intracerebral haemorrhage, intraventricular	G617.
Intracerebral haemorrhage, multiple localized	G618.
Lobar cerebral haemorrhage	G619.
Intracerebral haemorrhage in hemisphere, unspecified	G61X.
Left sided intracerebral haemorrhage, unspecified	G61X0
Right sided intracerebral haemorrhage, unspecified	G61X1
Intracerebral haemorrhage NOS	G61z.
Other and unspecified intracranial haemorrhage	G62..
Extradural haemorrhage - nontraumatic	G620.
Subdural haemorrhage - nontraumatic	G621.
Subdural haematoma - nontraumatic	G622.
Intracranial haemorrhage NOS	G62z.
Precerebral arterial occlusion	G63..
Basilar artery occlusion	G630.
Carotid artery occlusion	G631.
Vertebral artery occlusion	G632.
Multiple and bilateral precerebral arterial occlusion	G633.
Carotid artery stenosis	G634.
Other precerebral artery occlusion	G63y.
Cerebral infarct due to thrombosis of precerebral arteries	G63y0
Cerebral infarction due to embolism of precerebral arteries	G63y1
Precerebral artery occlusion NOS	G63z.
Cerebral arterial occlusion	G64..
Cerebral thrombosis	G640.
Cerebral infarction due to thrombosis of cerebral arteries	G6400
Cerebral embolism	G641.
Cerebral infarction due to embolism of cerebral arteries	G6410
Cerebral infarction NOS	G64z.
Brainstem infarction	G64z0
Wallenberg syndrome	G64z1
Left sided cerebral infarction	G64z2
Right sided cerebral infarction	G64z3
Infarction of basal ganglia	G64z4
Transient cerebral ischaemia	G65..
Basilar artery syndrome	G650.
Vertebral artery syndrome	G651.
Vertebro-basilar artery syndrome	G6510
Carotid artery syndrome hemispheric	G653.
Multiple and bilateral precerebral artery syndromes	G654.
Transient global amnesia	G655.
Vertebrobasilar insufficiency	G656.
Carotid territory transient ischaemic attack	G657.
Other transient cerebral ischaemia	G65y.
Transient cerebral ischaemia NOS	G65z.
Impending cerebral ischaemia	G65z0
Intermittent cerebral ischaemia	G65z1
Transient cerebral ischaemia NOS	G65zz
Stroke and cerebrovascular accident unspecified	G66..
Middle cerebral artery syndrome	G660.
Anterior cerebral artery syndrome	G661.
Posterior cerebral artery syndrome	G662.
Brain stem stroke syndrome	G663.
Cerebellar stroke syndrome	G664.
Pure motor lacunar syndrome	G665.
Pure sensory lacunar syndrome	G666.
Left sided CVA	G667.
Right sided CVA	G668.
Cerebral palsy, not congenital or infantile, acute	G669.
Other cerebrovascular disease	G67..
Cerebral atherosclerosis	G670.
Generalised ischaemic cerebrovascular disease NOS	G671.
Acute cerebrovascular insufficiency NOS	G6710
Chronic cerebral ischaemia	G6711
Generalised ischaemic cerebrovascular disease NOS	G671z
Cerebral aneurysm, nonruptured	G673.
Dissection of cerebral arteries, nonruptured	G6730
Cerebral amyloid angiopathy	G6740
Moyamoya disease	G675.
Nonpyogenic venous sinus thrombosis	G676.
Cerebral infarction due to cerebral venous thrombosis, nonpyogenic	G6760
Occlusion and stenosis of cerebral arteries, not resulting in cerebral infarction	G677.
Occlusion and stenosis of middle cerebral artery	G6770
Occlusion and stenosis of anterior cerebral artery	G6771
Occlusion and stenosis of posterior cerebral artery	G6772
Occlusion and stenosis of cerebellar arteries	G6773
Occlusion and stenosis of multiple and bilateral cerebral arteries	G6774
Cerebral autosomal dominant arteriopathy with subcortical infarcts and leukoencephalopathy	G678.
Small vessel cerebrovascular disease	G679.
Cerebral vein thrombosis	G67A.
Other cerebrovascular disease OS	G67y.
Other cerebrovascular disease NOS	G67z.
Late effects of cerebrovascular disease	G68..
Sequelae of subarachnoid haemorrhage	G680.
Sequelae of intracerebral haemorrhage	G681.
Sequelae of other nontraumatic intracranial haemorrhage	G682.
Sequelae of cerebral infarction	G683.
Sequelae of other and unspecified cerebrovascular diseases	G68W.
Sequelae of stroke, not specified as haemorrhage or infarction	G68X.
Cerebral infarction due to unspecified occlusion or stenosis of precerebral arteries	G6W..
Cerebral infarction due to unspecified occlusion or stenosis of cerebral arteries	G6X..
Other specified cerebrovascular disease	G6y..
Cerebrovascular disease NOS	G6z..
[X]Subarachnoid haemorrhage from other intracranial arteries	Gyu60
[X]Other subarachnoid haemorrhage	Gyu61
[X]Other intracerebral haemorrhage	Gyu62
[X]Cerebral infarction due to unspecified occlusion or stenosis of cerebral arteries	Gyu63
[X]Other cerebral infarction	Gyu64
[X]Occlusion and stenosis of other precerebral arteries	Gyu65
[X]Occlusion and stenosis of other cerebral arteries	Gyu66
[X]Other specified cerebrovascular diseases	Gyu67
[X]Other cerebrovascular disorders in diseases classified elsewhere	Gyu6A
[X]Sequelae of other nontraumatic intracranial haemorrhage	Gyu6B
[X]Sequelae of stroke, not specified as haemorrhage or infarction	Gyu6C
[X]Sequelae of other and unspecified cerebrovascular diseases	Gyu6D
[X]Subarachnoid haemorrhage from intracranial artery, unspecified	Gyu6E
[X]Intracerebral haemorrhage in hemisphere, unspecified	Gyu6F
[X]Cerebral infarction due to unspecified occlusion or stenosis of precerebral arteries	Gyu6G
Hypertensive encephalopathy	G672.
Carotico-cavernous sinus fistula	G6731
Cerebral arteritis	G674.
[X]Cerebral arteritis in infectious and parasitic diseases	Gyu68
[X]Cerebral arteritis in other diseases classified elsewhere	Gyu69

### Sheet: ReadV3_stroke-specific,broadCVD
Read v3 text	Read v3 codes
Benedict syndrome	Xa00L
Foville syndrome	Xa00N
Millard-Gubler syndrome	Xa00O
Weber syndrome	Xa00P
Claude syndrome	Xa00Q
Binswanger's disease	F21y2
Amaurosis fugax	F4236
Cerebrovascular disease	G6...
Intracerebral haemorrhage (& [cerebrovascular accident due to])	G61..
Precerebral: [arterial occlusion] or [arterial stenosis] or [infarction]	G63..
Carotid artery occlusion (& [stenosis] or [thrombosis])	G631.
Cerebral arterial occlusion(&[cerebrovascular accident due to] or [stroke due to]) or (cerebral infarction)	G64..
Cerebral thrombosis	G640.
Cerebral embolus	G641.
Infarction (& [cerebellar] or [cerebral NOS] or [brainstem NOS])	G64z.
(Drop attack) or (transient cerebral ischaemia) or (vertebro-basilar insufficiency)	G65..
Basilar artery syndrome	G650.
Left sided cerebral hemisphere cerebrovascular accident	G667.
Right sided cerebral hemisphere cerebrovascular accident	G668.
Atherosclerosis: [precerebral] or [cerebral]	G670.
Unruptured cerebral aneurysm	G673.
Late effects of cerebrovascular disease	G68..
Cerebrovascular accident	X00D1
Total anterior cerebral circulation infarction	X00D6
Partial anterior cerebral circulation infarction	X00D7
Lacunar infarction	X00DA
Subarachnoid haemorrhage due to ruptured arteriovenous malformation	X00Df
Dysarthria-clumsy hand syndrome	X00DF
Subarachnoid haemorrhage due to ruptured aneurysm	X00Dg
Multi-infarct state	X00DG
Haemorrhagic cerebral infarction	X00DI
Cerebral venous thrombosis of sagittal sinus	X00Dj
Anterior cerebral circulation haemorrhagic infarction	X00DJ
Cerebral venous thrombosis of cortical vein	X00Dm
Lobar cerebral haemorrhage	X00DM
Cerebral amyloid angiopathy	X00Do
Thalamic haemorrhage	X00DO
Sporadic cerebral amyloid angiopathy	X00Dp
Lacunar haemorrhage	X00DP
Familial cerebral amyloid angiopathy	X00Dq
Brainstem haemorrhage	X00DQ
Icelandic type amyloidosis	X00Dr
Stroke of uncertain pathology	X00DR
Hereditary cerebral haemorrhage with amyloidosis - Dutch type	X00Ds
Anterior circulation stroke of uncertain pathology	X00DS
Cervicocerebral arterial dissection	X00Dt
Posterior circulation stroke of uncertain pathology	X00DT
Carotid territory transient ischaemic attack	X00DU
Vertebrobasilar territory transient ischaemic attack	X00DV
Vertebrobasilar insufficiency	X00DW
Reversible ischaemic neurological defect	X00DY
Transient global amnesia	X00E2
Periventricular leucomalacia	X00Ej
Internal carotid artery stenosis	X203W
Arterial dissection	X204W
Arterial false aneurysm	X204z
Wallenberg syndrome	Xa00M
Subdural haematoma	Xa0AB
Extradural haematoma	Xa0AC
Cerebral infarction	Xa0kZ
Berry aneurysm - disorder	Xa0L0
Central post-stroke pain	Xa0Ml
Ruptured cerebral arteriovenous malformation	Xa0N3
Extension of cerebrovascular accident	Xa1hE
Subarachnoid haemorrhage	Xa1uW
Cerebral vein thrombosis	Xa6Yt
Carotid embolus	Xa6YT
Cerebral parenchymal haemorrhage	XE0VF
Transient ischaemic attack	XE0VK
Spontaneous subarachnoid haemorrhage	XE2bF
Non-traumatic subdural haematoma	XE2w4
Rupture of syphilitic cerebral aneurysm	A94y6
Cerebral degeneration due to cerebrovascular disease	F11x2
[X]Other transient cerebral ischaemic attacks and related syndromes	Fyu55
[X]Other lacunar syndromes	Fyu56
[X]Other vascular syndromes of the brain in cerebrovascular diseases	Fyu57
Subarachnoid haemorrhage	G60..
Ruptured berry aneurysm	G600.
Subarachnoid haemorrhage from carotid siphon and bifurcation	G601.
Subarachnoid haemorrhage from middle cerebral artery aneurysm	G602.
Subarachnoid haemorrhage from anterior communicating artery aneurysm	G603.
Subarachnoid haemorrhage from posterior communicating artery aneurysm	G604.
Subarachnoid haemorrhage from basilar artery aneurysm	G605.
Subarachnoid haemorrhage from vertebral artery	G606.
[X]Subar haem,intracr art,unsp	G60X.
Subarachnoid haemorrhage NOS	G60z.
Cortical haemorrhage	G610.
Internal capsule haemorrhage	G611.
Basal ganglia haemorrhage	G612.
Cerebellar haemorrhage	G613.
Pontine haemorrhage	G614.
Bulbar haemorrhage	G615.
External capsule haemorrhage	G616.
Intracerebral haemorrhage	G617.
Intracerebral haemorrhage	G618.
Lobar cerebral haemorrhage	G619.
[X]Intracerebral haemorrhage in hemisphere, unspecified	G61X.
Left sided intracerebral haemorrhage, unspecified	G61X0
Right sided intracerebral haemorrhage, unspecified	G61X1
Intracerebral haemorrhage NOS	G61z.
Extradural haemorrhage - nontraumatic	G620.
Subdural haemorrhage - nontraumatic	G621.
Intracranial haemorrhage NOS	G62z.
Basilar artery occlusion	G630.
Vertebral artery occlusion	G632.
Multiple and bilateral precerebral arterial occlusion	G633.
Carotid artery stenosis	G634.
Other precerebral artery occlusion	G63y.
Cerebral infarct due to thrombosis of precerebral arteries	G63y0
Cerebral infarction due to embolism of precerebral arteries	G63y1
Precerebral artery occlusion NOS	G63z.
Cerebral infarction due to thrombosis of cerebral arteries	G6400
Cerebral infarction due to embolism of cerebral arteries	G6410
Brainstem infarction	G64z0
Wallenberg syndrome	G64z1
Left sided cerebral infarction	G64z2
Right sided cerebral infarct	G64z3
Infarction of basal ganglia	G64z4
Vertebral artery syndrome	G651.
Vertebrobasilar artery syndrome	G6510
Carotid artery syndrome hemispheric	G653.
Multiple and bilateral precerebral artery syndromes	G654.
Other transient cerebral ischaemia	G65y.
Transient cerebral ischaemia NOS	G65z.
Impending cerebral ischaemia	G65z0
Intermittent cerebral ischaemia	G65z1
CVA - cerebrovascular accident (& unspecified [& stroke])	G66..
Middle cerebral artery syndrome	G660.
Anterior cerebral artery syndrome	G661.
Posterior cerebral artery syndrome	G662.
Brainstem stroke syndrome	G663.
Cerebellar stroke syndrome	G664.
Pure motor lacunar syndrome	G665.
Pure sensory lacunar syndrome	G666.
Other cerebrovascular disease	G67..
Generalised ischaemic cerebrovascular disease NOS	G671.
Acute cerebrovascular insufficiency NOS	G6710
Chronic cerebral ischaemia	G6711
Dissection of cerebral arteries	G6730
Moyamoya disease	G675.
Non-pyogenic venous sinus thrombosis	G676.
Cerebral infarction due to cerebral venous thrombosis	G6760
Occlusion and stenosis of cerebral arteries	G677.
Occlusion and stenosis of middle cerebral artery	G6770
Occlusion and stenosis of anterior cerebral artery	G6771
Occlusion and stenosis of posterior cerebral artery	G6772
Occlusion and stenosis of cerebellar arteries	G6773
Occlusion and stenosis of multiple and bilateral cerebral arteries	G6774
Other cerebrovascular disease OS	G67y.
Other cerebrovascular disease NOS	G67z.
Sequelae of subarachnoid haemorrhage	G680.
Sequelae of intracerebral haemorrhage	G681.
Sequelae of other non-traumatic intracranial haemorrhage	G682.
Sequelae of cerebral infarction	G683.
[X]Cerebral infarction due to unspecified occlusion or stenosis of precerebral arteries	G6W..
[X]Cerebral infarction due to unspecified occlusion or stenosis of cerebral arteries	G6X..
Other specified cerebrovascular disease	G6y..
Cerebrovascular disease NOS	G6z..
[X]Subarachnoid haemorrhage from other intracranial arteries	Gyu60
[X]Other subarachnoid haemorrhage	Gyu61
[X]Other intracerebral haemorrhage	Gyu62
[X]Cerebral infarction due to unspecified occlusion or stenosis of cerebral arteries	Gyu63
[X]Other cerebral infarction	Gyu64
[X]Occlusion and stenosis of other precerebral arteries	Gyu65
[X]Occlusion and stenosis of other cerebral arteries	Gyu66
[X]Other specified cerebrovascular diseases	Gyu67
[X]Other cerebrovascular disorders in diseases classified elsewhere	Gyu6A
[X]Sequelae of stroke	Gyu6C
[X]Sequelae of other and unspecified cerebrovascular diseases	Gyu6D
[X]Subarachnoid haemorrhage from intracranial artery	Gyu6E
[X]Intracerebral haemorrhage in hemisphere	Gyu6F
[X]Cerebral infarction due to unspecified occlusion or stenosis of precerebral arteries	Gyu6G
Cerebrovascular disorders in the puerperium (& [CVA - cerebrovascular accident])	L440.
Intracranial septic embolism	X0025
Septic thrombophlebitis of straight sinus	X0028
Septic thrombophlebitis of sigmoid sinus	X0029
Septic thrombophlebitis of cortical vein	X002A
Septic thrombophlebitis of great cerebral vein	X002B
Cerebrovascular and spinal vascular disorders	X00Cz
CVA - cerebrovascular accident due to cerebral artery occlusion	X00D3
Infarction - precerebral	X00D4
Anterior cerebral circulation infarction	X00D5
Posterior cerebral circulation infarction	X00D8
Brainstem infarction NOS	X00D9
Pure motor lacunar infarction	X00DB
Pure sensory lacunar infarction	X00DC
Pure sensorimotor lacunar infarction	X00DD
Lacunar ataxic hemiparesis	X00DE
Posterior cerebral circulation haemorrhagic infarction	X00DK
Massive supratentorial cerebral haemorrhage	X00DL
Subcortical cerebral haemorrhage	X00DN
Asymptomatic cerebrovascular disease	X00E4
Vertebral artery thrombosis	X203t
Carotid artery thrombosis	X203u
Stenosis of precerebral arteries	X203V
Arterial aneurysm	X2048
Cerebral aneurysm	X204A
Ruptured cerebral aneurysm	X204F
Mycotic aneurysm	X204U
Pituitary infarction	X40LL
Occipital cerebral infarction	Xa00I
Cerebellar infarction	Xa00J
Brainstem infarction	Xa00K
Top of basilar syndrome	Xa00R
Multiple unruptured cerebral aneurysms	Xa00W
Unruptured aneurysm of posterior inferior cerebellar artery	Xa01a
Subarachnoid haemorrhage from multiple aneurysms	Xa01b
Subarachnoid haemorrhage from anterior cerebral artery aneurysm	Xa01c
Subarachnoid haemorrhage from middle cerebral artery aneurysm	Xa01h
Subarachnoid haemorrhage from posterior cerebral artery aneurysm	Xa01i
Subarachnoid haemorrhage from anterior communicating artery aneurysm	Xa01j
Subarachnoid haemorrhage from posterior communicating artery aneurysm	Xa01k
Subarachnoid haemorrhage from basilar artery aneurysm	Xa01l
Subarachnoid haemorrhage from posterior inferior cerebellar artery aneurysm	Xa01m
Subarachnoid haemorrhage from carotid artery aneurysm	Xa01o
Unruptured aneurysm of anterior cerebral artery	Xa01T
Unruptured aneurysm of middle cerebral artery	Xa01U
Unruptured aneurysm of posterior cerebral artery	Xa01V
Unruptured aneurysm of anterior communicating artery	Xa01X
Unruptured aneurysm of posterior communicating artery	Xa01Y
Intracerebellar and posterior fossa haemorrhage	Xa0Bj
Angiogram-negative subarachnoid haemorrhage	Xa0N7
Unruptured internal carotid bifurcation aneurysm	Xa0NI
Ruptured aneurysm of anterior cerebral artery	Xa0NJ
Ruptured aneurysm of middle cerebral artery	Xa0NK
Ruptured aneurysm of posterior cerebral artery	Xa0NN
Ruptured aneurysm of anterior communicating artery	Xa0NO
Ruptured aneurysm of posterior communicating artery	Xa0NQ
Ruptured aneurysm of basilar artery	Xa0NR
Ruptured aneurysm of posterior inferior cerebellar artery	Xa0NS
Ruptured internal carotid-anterior communicating artery zone aneurysm	Xa0NV
Ruptured internal carotid-posterior communicating artery zone aneurysm	Xa0NW
Ruptured internal carotid bifurcation aneurysm	Xa0NX
Hypoxic-ischaemic coma	Xa1mP
Non-traumatic intracranial subdural haematoma	Xa1uU
Non-traumatic extradural intracranial haematoma	Xa1uV
Cerebral artery occlusion NOS	Xa3fV
Cerebral arteriosclerosis	Xa3fW
Fetal cerebral haemorrhage	Xa41d
Vertebral artery embolus	Xa6Yd
Intracranial venous thrombosis	Xa6Ys
Embolus of circle of Willis	Xa6YV
Haematoma of brain	Xa84f
Cerebellar haematoma	Xa84g
Diffuse cerebrovascular disease	Xa9Bq
Chronic intracranial subdural haematoma	XaA99
Multiple lacunar infarcts	XaB4Z
Left sided cerebral infarction	XaBEC
Right sided cerebral infarction	XaBED
Left sided intracerebral haemorrhage	XaBM4
Right sided intracerebral haemorrhage	XaBM5
Head and neck arterial thrombosis	XaDyO
Transient ischaemic attacks	XaEGK
Stroke NOS	XaEGq
Subdural haemorrhage	XaEIh
Ocular ischaemic syndrome	XaF4B
Infarction of basal ganglia	XaJgQ
Pure motor lacunar syndrome	XaQbK
Pure sensory lacunar syndrome	XaQbM
Small vessel cerebrovascular disease	XaQZG
Precerebral arterial occlusion	XE0VG
Carotid artery occlusion	XE0VH
Cerebral arterial occlusion	XE0VI
Cerebral infarction NOS	XE0VJ
Cerebral atherosclerosis	XE0VL
Cerebrovascular: [disease] or [accident]	XE0Ww
Cerebral haemorrhage NOS	XE0Wy
(Cerebral infarct) or (cerebrovascular accident) or (undefined stroke/CVA) or (stroke NOS)	XE0X2
Stroke and cerebrovascular accident unspecified	XE2aB
Non-traumatic extradural haematoma	XE2w3
Cerebral haemorrhage	XM0rV
Rupture of superficial cerebral vein	XM1O6
Stroke in the puerperium	XM1PL
Hypertensive: [encephalopathy] or [crisis]	G672.
Cerebral arteritis in systemic vasculitis	X00Dw
Isolated angiitis of central nervous system	X00Dz
Cerebral arteritis	G674.
[X]Cerebral arteritis in infectious and parasitic diseases	Gyu68
[X]Cerebral arteritis in other diseases classified elsewhere	Gyu69
Granulomatous angiitis of central nervous system	X00E0
Syphilitic cerebral arteritis	X00E1
Congenital arteriovenous fistula of brain	X207y
Caroticocavernous sinus fistula	Xa8Hf
Intracranial thrombophlebitis	XaDyC
Hypertensive encephalopathy	XE0VM
Thrombophlebitis of central nervous system venous sinuses	F053.
Thrombophlebitis of cavernous sinus	F0530
Thrombophlebitis of superior longitudinal venous sinus	F0531
Thrombophlebitis lateral venous sinus	F0532

### Sheet: ICD_stroke-specific
ICD 9 / 10 text	ICD 9 / 10 code
Subarachnoid haemorrhage	430
Intracerebral haemorrhage	431
Occlusion/stenosis of pre-cerebral arteries with or without infarction	433
Thrombosis/embolism of cerebral arteries with or without infarction	434
Acute but ill defined cerebrovascular disease	436
Subarachnoid haemorrhage from carotid siphon and bifurcation	I60.0
Subarachnoid haemorrhage from middle cerebral artery	I60.1
Subarachnoid haemorrhage from anterior communicating artery	I60.2
Subarachnoid haemorrhage from posterior communicating artery	I60.3
Subarachnoid haemorrhage from basilar artery	I60.4
Subarachnoid haemorrhage from vertebral artery	I60.5
Subarachnoid haemorrhage from other intracranial arteries	I60.6
Subarachnoid haemorrhage from intracranial artery, unspecified	I60.7
Other subarachnoid haemorrhage	I60.8
Subarachnoid haemorrhage, unspecified	I60.9
Intracerebral haemorrhage in hemisphere, subcortical	I61.0
Intracerebral haemorrhage in hemisphere, cortical	I61.1
Intracerebral haemorrhage in hemisphere, unspecified	I61.2
Intracerebral haemorrhage in brain stem	I61.3
Intracerebral haemorrhage in cerebellum	I61.4
Intracerebral haemorrhage, intraventricular	I61.5
Intracerebral haemorrhage, multiple localized	I61.6
Other intracerebral haemorrhage	I61.8
Intracerebral haemorrhage, unspecified	I61.9
Cerebral infarction due to thrombosis of precerebral arteries	I63.0
Cerebral infarction due to embolism of precerebral arteries	I63.1
Cerebral infarction due to unspecified occlusion or stenosis of precerebral arteries	I63.2
Cerebral infarction due to thrombosis of cerebral arteries	I63.3
Cerebral infarction due to embolism of cerebral arteries	I63.4
Cerebral infarction due to unspecified occlusion or stenosis of cerebral arteries	I63.5
Cerebral infarction due to cerebral venous thrombosis, nonpyogenic	I63.6
Other cerebral infarction	I63.8
Cerebral infarction, unspecified	I63.9
Stroke, not specified as haemorrhage or infarction	I64

### Sheet: ICD_stroke-specific,broadCVD
ICD 9 / 10 text	ICD 9 / 10 code
Subarachnoid haemorrhage	430
Intracerebral haemorrhage	431
Other and unspecified intracranial haemorrhage	432
Occlusion/stenosis of pre-cerebral arteries with or without infarction	433
Thrombosis/embolism of cerebral arteries with or without infarction	434
Transient ischaemic attack	435
Acute but ill defined cerebrovascular disease	436
Other cerebrovascular diseases	437
Sequale of cerebrovascular disease	438
Subarachnoid haemorrhage from carotid siphon and bifurcation	I60.0
Subarachnoid haemorrhage from middle cerebral artery	I60.1
Subarachnoid haemorrhage from anterior communicating artery	I60.2
Subarachnoid haemorrhage from posterior communicating artery	I60.3
Subarachnoid haemorrhage from basilar artery	I60.4
Subarachnoid haemorrhage from vertebral artery	I60.5
Subarachnoid haemorrhage from other intracranial arteries	I60.6
Subarachnoid haemorrhage from intracranial artery, unspecified	I60.7
Other subarachnoid haemorrhage	I60.8
Subarachnoid haemorrhage, unspecified	I60.9
Intracerebral haemorrhage in hemisphere, subcortical	I61.0
Intracerebral haemorrhage in hemisphere, cortical	I61.1
Intracerebral haemorrhage in hemisphere, unspecified	I61.2
Intracerebral haemorrhage in brain stem	I61.3
Intracerebral haemorrhage in cerebellum	I61.4
Intracerebral haemorrhage, intraventricular	I61.5
Intracerebral haemorrhage, multiple localized	I61.6
Other intracerebral haemorrhage	I61.8
Intracerebral haemorrhage, unspecified	I61.9
Cerebral infarction due to thrombosis of precerebral arteries	I63.0
Cerebral infarction due to embolism of precerebral arteries	I63.1
Cerebral infarction due to unspecified occlusion or stenosis of precerebral arteries	I63.2
Cerebral infarction due to thrombosis of cerebral arteries	I63.3
Cerebral infarction due to embolism of cerebral arteries	I63.4
Cerebral infarction due to unspecified occlusion or stenosis of cerebral arteries	I63.5
Cerebral infarction due to cerebral venous thrombosis, nonpyogenic	I63.6
Other cerebral infarction	I63.8
Cerebral infarction, unspecified	I63.9
Stroke, not specified as haemorrhage or infarction	I64
Subdural haemorrhage (acute)(nontraumatic)	I62.0
Nontraumatic extradural haemorrhage	I62.1
Intracranial haemorrhage (nontraumatic), unspecified	I62.9
Occlusion and stenosis of vertebral artery	I65.0
Occlusion and stenosis of basilar artery	I65.1
Occlusion and stenosis of carotid artery	I65.2
Occlusion and stenosis of multiple and bilateral precerebral arteries	I65.3
Occlusion and stenosis of other precerebral artery	I65.8
Occlusion and stenosis of unspecified precerebral artery	I65.9
Occlusion and stenosis of middle cerebral artery	I66.0
Occlusion and stenosis of anterior cerebral artery	I66.1
Occlusion and stenosis of posterior cerebral artery	I66.2
Occlusion and stenosis of cerebellar arteries	I66.3
Occlusion and stenosis of multiple and bilateral cerebral arteries	I66.4
Occlusion and stenosis of other cerebral artery	I66.8
Occlusion and stenosis of unspecified cerebral artery	I66.9
Dissection of cerebral arteries, nonruptured	I67.0
Cerebral aneurysm, nonruptured	I67.1
Cerebral atherosclerosis	I67.2
Progressive vascular leukoencephalopathy	I67.3
Hypertensive encephalopathy	I67.4
Moyamoya disease	I67.5
Nonpyogenic thrombosis of intracranial venous system	I67.6
Cerebral arteritis, not elsewhere classified	I67.7
Other specified cerebrovascular diseases	I67.8
Cerebrovascular disease, unspecified	I67.9
Cerebral amyloid angiopathy	I68.0*
Cerebral arteritis in infectious and parasitic diseases classified elsewhere	I68.1*
Cerebral arteritis in other diseases classified elsewhere	I68.2*
Other cerebrovascular disorders in diseases classified elsewhere	I68.8*
Sequelae of subarachnoid haemorrhage	I69.0
Sequelae of intracerebral haemorrhage	I69.1
Sequelae of other nontraumatic intracranial haemorrhage	I69.2
Sequelae of cerebral infarction	I69.3
Sequelae of stroke, not specified as haemorrhage or infarction	I69.4
Sequelae of other and unspecified cerebrovascular diseases	I69.8
Vertebro-basilar artery syndrome	G45.0
Carotid artery syndrome (hemispheric)	G45.1
Multiple and bilateral precerebral artery syndromes	G45.2
Amaurosis fugax	G45.3
Transient global amnesia	G45.4
Other transient cerebral ischaemic attacks and related syndromes	G45.8
Transient cerebral ischaemic attack, unspecified	G45.9
Middle cerebral artery syndrome	G46.0*
Anterior cerebral artery syndrome	G46.1*
Posterior cerebral artery syndrome	G46.2*
Brain stem stroke syndrome	G46.3*
Cerebellar stroke syndrome	G46.4*
Pure motor lacunar syndrome	G46.5*
Pure sensory lacunar syndrome	G46.6*
Other lacunar syndromes	G46.7*
Other vascular syndromes of brain in cerebrovascular diseases	G46.8*

### Sheet: Self-report_stroke-specific
Self-report text	Self-report code (datafield 20002)
stroke	1081
subarachnoid haemorrhage	1086
brain haemorrhage	1491
ischaemic stroke	1583

### Sheet: Self-report_stroke-specific,bro
Self-report text	Self-report code (datafield 20002)
stroke	1081
subarachnoid haemorrhage	1086
brain haemorrhage	1491
ischaemic stroke	1583
transient ischaemic attack (tia)	1082
cerebral aneurysm	1425
