## Supplemental tables 1,2,4,5,6,7 for "Physician-confirmed and administrative definitions of stroke in UK Biobank reflect the same underlying genetic trait"

### Sheet: S1
Supplementary Table 1. Datasources and the timelines they cover
	Latest data update used for this project1	Nr UKB participants covered2	% Prevalent vs % Incident cases3
Hospital / Death records	March 2019	408,210	32% vs 68%
Primary care records	September 2019	191,146	46% vs 54%
Self-reported events	At the point of recruitment (data collected at the initial assessment visit 2006-2010)	408,210	100% vs 0%
1Retrospective timeline of the available data can be viewed at: https://biobank.ctsu.ox.ac.uk/crystal/exinfo.cgi?src=timelines
2Primary care data is currently available for a subset of 47% of UKB participants only (for non-Covid19 research)
3 Prevalent case: event code or self-report before recruitment to UKB; Incident case: event code or self-report after recruitment to UKB;

### Sheet: S2
Supplementary Table 2. Comparison of the subset of participants with primary care data againist the total UKB white British ancestry population
	All UKB white British ancestry participants Nr=408,210	Subset of UKB white British ancestry participants with primary care data Nr=191,146
Mean age at recruitment (years)	57	57
Median age at recruitment (years)	58	58
Sex (% female)	54	54
Mean Townsend deprivation index at recruitment	-1.56	-1.54
Median Townsend deprivation index at recruitment	-2.35	-2.32

### Sheet: S4
Supplementary table 4. Genetic correlation with the MEGASTROKE study results
Phenotype compared againist MEGASTROKE*	Nr cases	Nr cases + controls	rg	lower 95% CI	upper 95% CI	se	h2	Genetic covariance	p-value (significant difference from 0)	p-value (significant difference from 1)	Bonferroni corrected lower CI	Bonferroni corrected upper CI
Stroke-specific code from primary care	3976	408210	1.01	0.48	1.54	0.27	0.0023 (0.001)	0.0047 (7e-04)	1.73x10-4	0.970456	0.237061	1.78294
Broad CVD code from primary care	4003	408210	0.81	0.42	1.2	0.198	0.0025 (9e-04)	0.0039 (6e-04)	4.25x10-5	0.337259	0.243178	1.37682
Broad CVD code from hospital/death records	5725	408210	1.02	0.61	1.44	0.2126	0.0022 (7e-04)	0.0047 (5e-04)	1.46x10-6	0.925051	0.411382	1.62862
Broad CVD code from any medical setting	8085	408210	1.12	0.68	1.56	0.2238	0.0023 (8e-04)	0.0052 (6e-04)	5.37x10-7	0.591825	0.47932	1.76068
Stroke-specific or broad CVD code from primary care	7979	408210	0.93	0.67	1.18	0.1295	0.0047 (9e-04)	0.0062 (6e-04)	8.66x10-13	0.588824	0.559276	1.30072
Specific or non-specific self-reported stroke event	7536	408210	0.98	0.78	1.17	0.0995	0.0064 (0.001)	0.0076 (5e-04)	1.04x10-22	0.840695	0.695158	1.26484
Stroke-specific code from hospital/death records	6887	408210	1.39	0.93	1.86	0.2367	0.003 (0.001)	0.0075 (6e-04)	4.11x10-9	0.0994234	0.71239	2.06761
Specific self-reported stroke event	5915	408210	1.08	0.87	1.29	0.1067	0.005 (8e-04)	0.0075 (6e-04)	5.08x10-24	0.453396	0.774546	1.38545
Any code or self-reported event	19449	408210	1.07	0.88	1.25	0.0935	0.0093 (0.001)	0.0101 (7e-04)	3.62x10-30	0.45406	0.802334	1.33767
Stroke-specific or broad CVD code from any medical setting	16750	408210	1.11	0.9	1.32	0.1058	0.0076 (0.001)	0.0095 (6e-04)	7.86x10-26	0.29848	0.807123	1.41288
Stroke-specific or broad CVD code from hospital/death records	12612	408210	1.17	0.92	1.42	0.1258	0.0059 (0.0011)	0.0088 (6e-04)	1.26x10-20	0.176583	0.809868	1.53013
Stroke-specific code from any medical setting	8665	408210	1.28	0.97	1.59	0.1591	0.004 (8e-04)	0.008 (7e-04)	8.05x10-16	0.0784249	0.824539	1.73546
*Megastroke (comparison dataset)	40585	446696					0.0096 (0.0012)
CI: confidence interval; se: standard error; H2: heritability

### Sheet: S5
Supplementary Table 5. Genetic correlation within our study definitions
Phenotypes being compared	rg	lower 95% CI	upper 95% CI	se	Genetic covariance	p-value (significant difference from 0)	p-value (significant difference from 1)	Bonferroni corrected lower CI	Bonferroni corrected upper CI
Broad CVD code from hospital/death records vs Broad CVD code from primary care	0.5632	0.229216	0.897184	0.1704	0.0025	0.000947	0.0103658	-0.0705202	1.19692
Stroke-specific code from primary care vs Broad CVD code from primary care	0.4389	0.182728	0.695072	0.1307	0.0019	0.000787	1.76245e-05	-0.0471753	0.924975
Stroke-specific code from primary care vs Broad CVD code from any medical setting	0.7299	0.365928	1.09387	0.1857	0.0032	8.49e-05	0.145809	0.0392789	1.42052
Specific or non-specific self-reported stroke event vs Broad CVD code from hospital/death records	0.5279	0.27408	0.78172	0.1295	0.0031	4.57e-05	0.00026681	0.0462876	1.00951
Specific self-reported stroke event vs Broad CVD code from hospital/death records	0.5579	0.299964	0.815836	0.1316	0.003	2.25e-05	0.000781056	0.0684776	1.04732
Stroke-specific code from hospital/death record vs Broad CVD code from primary care	0.6029	0.322424	0.883376	0.1431	0.003	2.53e-05	0.00552047	0.070709	1.13509
Stroke-specific code from any medical setting vs Broad CVD code from primary care	0.5807	0.326096	0.835304	0.1299	0.003	7.82e-06	0.00124717	0.0976	1.0638
Stroke-specific code from hospital/death record vs Stroke-specific code from primary care	0.7325	0.415372	1.04963	0.1618	0.0034	5.98e-06	0.0982748	0.130763	1.33424
Stroke-specific code from hospital/death record vs Broad CVD code from hospital/death records	0.6998	0.407368	0.992232	0.1492	0.0033	2.71e-06	0.0442131	0.144923	1.25468
Specific self-reported stroke event vs Stroke-specific code from primary care	0.7417	0.427512	1.05589	0.1603	0.004	3.71e-06	0.107103	0.145542	1.33786
Stroke-specific code from primary care vs Broad CVD code from hospital/death records	0.787	0.44988	1.12412	0.172	0.0033	4.77e-06	0.215578	0.147329	1.42667
Specific or non-specific self-reported stroke event vs Broad CVD code from primary care	0.6598	0.393828	0.925772	0.1357	0.0041	1.16e-06	0.0121761	0.15513	1.16447
Specific self-reported stroke event vs Broad CVD code from primary care	0.6831	0.410464	0.955736	0.1391	0.0038	9.13e-07	0.0227136	0.165785	1.20041
Specific or non-specific self-reported stroke event vs Stroke-specific code from primary care	0.7598	0.458156	1.06144	0.1539	0.0045	7.87e-07	0.118582	0.187444	1.33216
Stroke-specific or Broad CVD code from hospital/death record vs Broad CVD code from primary care	0.6357	0.4005	0.8709	0.12	0.0039	1.18e-07	0.00239872	0.189418	1.08198
Broad CVD code from any medical setting vs Specific or non-specific self-reported stroke event	0.7213	0.46	0.99	0.1357	0.0046	1.06e-07	0.039077	0.21663	1.22597
Specific self-reported stroke event vs Broad CVD code from any medical setting	0.7169	0.47	0.96	0.1256	0.0041	1.15e-08	0.025794	0.249792	1.18401
Stroke-specific or Broad CVD code from hospital/death record vs Stroke-specific code from primary care	0.8204	0.527772	1.11303	0.1493	0.0048	3.88e-08	0.228997	0.265151	1.37565
Stroke-specific code from hospital/death record vs Specific self-reported stroke event	0.6966	0.47512	0.91808	0.113	0.0042	6.99e-10	0.00725394	0.276351	1.11685
Stroke-specific code from any medical setting vs Broad CVD code from hospital/death records	0.7573	0.504068	1.01053	0.1292	0.0038	4.63e-09	0.0603151	0.276803	1.2378
Stroke-specific code from hospital/death record vs Broad CVD code from any medical setting	0.7558	0.50492	1.00668	0.128	0.0038	3.53e-09	0.0564154	0.279766	1.23183
Stroke-specific or Broad CVD code from primary care vs Broad CVD code from hospital/death records	0.7887	0.524884	1.05252	0.1346	0.0041	4.62e-09	0.116453	0.288121	1.28928
Stroke-specific code from any medical setting vs Broad CVD code from any medical setting	0.7733	0.52	1.03	0.1296	0.0041	2.39e-09	0.0759489	0.291316	1.25528
Broad CVD code from any medical setting vs Broad CVD code from primary care	0.8231	0.546348	1.09985	0.1412	0.0038	5.53e-09	0.210266	0.297975	1.34822
Stroke-specific code from primary care vs Stroke-specific or Broad CVD code from any medical setting	0.8378	0.55752	1.11808	0.143	0.0053	4.67e-09	0.256683	0.305981	1.36962
Stroke-specific code from primary care vs Any code or self-reported event	0.8079	0.543496	1.0723	0.1349	0.0056	2.11e-09	0.154441	0.306205	1.3096
Any code or self-reported event vs Broad CVD code from primary care	0.7456	0.517456	0.973744	0.1164	0.0054	1.5e-10	0.0288473	0.312707	1.17849
Stroke-specific code from primary care vs Stroke-specific code from any medical setting	0.8361	0.562484	1.10972	0.1396	0.0041	2.09e-09	0.240368	0.316926	1.35527
Stroke-specific code from hospital/death record vs Stroke-specific or Broad CVD code from primary care	0.7848	0.53882	1.03078	0.1255	0.0046	3.98e-10	0.0863927	0.318064	1.25154
Stroke-specific or Broad CVD code from any medical setting vs Broad CVD code from primary care	0.7382	0.519464	0.956936	0.1116	0.0049	3.8e-11	0.0189823	0.323158	1.15324
Stroke-specific or Broad CVD code from primary care vs Stroke-specific code from primary care	0.8421	0.57162	1.11258	0.138	0.0043	1.06e-09	0.252539	0.328876	1.35532
Broad CVD code from any medical setting vs Broad CVD code from hospital/death records	0.8767	0.611512	1.14189	0.1353	0.0039	9.2e-11	0.362133	0.373517	1.37988
Stroke-specific or Broad CVD code from primary care vs Broad CVD code from primary care	0.8507	0.600016	1.10138	0.1279	0.0046	2.93e-11	0.243082	0.375038	1.32636
Stroke-specific or Broad CVD code from hospital/death record vs Specific self-reported stroke event	0.6887	0.528764	0.848636	0.0816	0.0052	3.07e-17	0.00013621	0.385228	0.992172
Stroke-specific code from hospital/death record vs Specific or non-specific self-reported stroke event	0.7355	0.553416	0.917584	0.0929	0.0049	2.44e-15	0.00441129	0.390004	1.081
Specific self-reported stroke event vs Stroke-specific or Broad CVD code from primary care	0.8383	0.603688	1.07291	0.1197	0.0056	2.48e-12	0.176735	0.393134	1.28347
Stroke-specific or Broad CVD code from hospital/death record vs Specific or non-specific self-reported stroke event	0.6937	0.541604	0.845796	0.0776	0.0058	4.1e-19	7.90821e-05	0.405104	0.982296
Stroke-specific or Broad CVD code from primary care vs Broad CVD code from any medical setting	0.917	0.648676	1.18532	0.1369	0.005	2.12e-11	0.544327	0.407867	1.42613
Stroke-specific or Broad CVD code from primary care vs Stroke-specific code from any medical setting	0.8333	0.60986	1.05674	0.114	0.0051	2.65e-13	0.143664	0.409332	1.25727
Specific or non-specific self-reported stroke event vs Stroke-specific or Broad CVD code from primary care	0.8326	0.617196	1.048	0.1099	0.0061	3.61e-14	0.127708	0.42388	1.24132
Any code or self-reported event vs Broad CVD code from hospital/death records	0.8347	0.623216	1.04618	0.1079	0.0058	1.04e-14	0.125529	0.433418	1.23598
Stroke-specific code from hospital/death record vs Stroke-specific code from any medical setting	0.9368	0.672592	1.20101	0.1348	0.0052	3.62e-12	0.639182	0.435477	1.43812
Stroke-specific or Broad CVD code from any medical setting vs Broad CVD code from hospital/death records	0.8617	0.641984	1.08142	0.1121	0.0055	1.48e-14	0.217307	0.444798	1.2786
Stroke-specific or Broad CVD code from hospital/death record vs Broad CVD code from any medical setting	0.8783	0.651136	1.10546	0.1159	0.0055	3.51e-14	0.293698	0.447266	1.30933
Specific self-reported stroke event vs Stroke-specific code from any medical setting	0.7687	0.6	0.94	0.0856	0.0049	2.58e-19	0.00721151	0.450352	1.08705
Stroke-specific or Broad CVD code from hospital/death record vs Stroke-specific or Broad CVD code from primary care	0.8517	0.64786	1.05554	0.104	0.0062	2.6e-16	0.153879	0.464922	1.23848
Specific or non-specific self-reported stroke event vs Stroke-specific or Broad CVD code from any medical setting	0.8052	0.629976	0.980424	0.0894	0.0073	2.11e-19	0.0293338	0.47272	1.13768
Stroke-specific or Broad CVD code from hospital/death record vs Broad CVD code from hospital/death records	0.8996	0.680472	1.11873	0.1118	0.0053	8.35e-16	0.369168	0.483814	1.31539
Stroke-specific code from hospital/death record vs Any code or self-reported event	0.8486	0.659852	1.03735	0.0963	0.0066	1.19e-18	0.115911	0.490459	1.20674
Specific self-reported stroke event vs Stroke-specific or Broad CVD code from any medical setting	0.7873	0.634616	0.939984	0.0779	0.0064	5.26e-24	0.0063253	0.497589	1.07701
Specific or non-specific self-reported stroke event vs Stroke-specific code from any medical setting	0.7974	0.65	0.94	0.074	0.0056	4.34e-27	0.00687782	0.522193	1.07261
Any code or self-reported event vs Broad CVD code from any medical setting	0.9375	0.719156	1.15584	0.1114	0.0069	3.86e-17	0.574769	0.523202	1.3518
Stroke-specific code from hospital/death record vs Stroke-specific or Broad CVD code from hospital/death record	0.9377	0.720728	1.15467	0.1107	0.0062	2.37e-17	0.573583	0.526005	1.34939
Stroke-specific code from hospital/death record vs Stroke-specific or Broad CVD code from any medical setting	0.9144	0.7135	1.1153	0.1025	0.0066	4.55e-19	0.403649	0.533201	1.2956
Stroke-specific or Broad CVD code from any medical setting vs Broad CVD code from any medical setting	0.9299	0.727628	1.13217	0.1032	0.0063	2.03e-19	0.496971	0.546098	1.3137
Stroke-specific or Broad CVD code from hospital/death record vs Stroke-specific code from any medical setting	0.9417	0.739036	1.14436	0.1034	0.0066	8.49e-20	0.57287	0.557154	1.32625
Specific or non-specific self-reported stroke event vs Any code or self-reported event	0.8934	0.718176	1.06862	0.0894	0.0088	1.57e-23	0.233107	0.56092	1.22588
Specific self-reported stroke event vs Any code or self-reported event	0.8398	0.697896	0.981704	0.0724	0.0074	3.85e-31	0.0269178	0.570543	1.10906
Any code or self-reported event vs Stroke-specific code from any medical setting	0.9	0.729088	1.07091	0.0872	0.0074	5.79e-25	0.251469	0.575702	1.2243
Any code or self-reported event vs Stroke-specific or Broad CVD code from hospital/death record	0.9077	0.733064	1.08234	0.0891	0.0088	2.36e-24	0.300242	0.576336	1.23906
Specific self-reported stroke event vs Specific or non-specific self-reported stroke event	0.9329	0.75	1.12	0.0958	0.0071	2.1e-22	0.464969	0.576618	1.28918
Stroke-specific or Broad CVD code from primary care vs Any code or self-reported event	0.9104	0.740272	1.08053	0.0868	0.0078	9.67e-26	0.301951	0.587589	1.23321
Stroke-specific or Broad CVD code from any medical setting vs Stroke-specific code from any medical setting	0.9536	0.763872	1.14333	0.0968	0.0072	6.55e-23	0.631698	0.593599	1.3136
Stroke-specific or Broad CVD code from primary care vs Stroke-specific or Broad CVD code from any medical setting	0.9211	0.7545	1.0877	0.085	0.0073	2.19e-27	0.353285	0.604984	1.23722
Stroke-specific or Broad CVD code from hospital/death record vs Stroke-specific or Broad CVD code from any medical setting	0.9607	0.77352	1.14788	0.0955	0.0086	8.15e-24	0.680693	0.605534	1.31587
Stroke-specific or Broad CVD code from any medical setting vs Any code or self-reported event	0.9587	0.792884	1.12452	0.0846	0.0101	9.32e-30	0.625423	0.644071	1.27333
se: standard error; CI: confidence interval

### Sheet: S6
Supplementary Table 6. MEGASTROKE study stroke-significant loci in UK Biobank
MEGASTROKE stroke-significant locus	MEGASTROKE risk allele / other allele	MEGASTROKE risk allele frequency	UK Biobank risk allele frequency	Megastroke OR	Megastroke p-value	Stroke-specific code from hospital/death records OR (95% CI)	Stroke-specific code from hospital/death records p-value	Stroke-specific code from primary care OR (95% CI)	Stroke-specific code from primary care p-value	Stroke-specific code from any medical setting OR (95% CI)	Stroke-specific code from any medical setting p-value	Broad CVD code from hospital/death records OR (95% CI)	Broad CVD code from hospital/death records p-value	Broad CVD code from primary care OR (95% CI)	Broad CVD code from primary care p-value	Broad CVD code from any medical setting OR (95% CI)	Broad CVD code from any medical setting p-value	Stroke-specific or broad CVD code from hospital/death records OR (95% CI)	Stroke-specific or broad CVD code from hospital/death records p-value	Stroke-specific or broad CVD code from primary care OR (95% CI)	Stroke-specific or broad CVD code from primary care p-value	Stroke-specific or Broad CVD code from any medical setting OR (95% CI)	Stroke-specific or Broad CVD code from any medical setting p-value	Specific self-reported stroke event OR (95% CI)	Specific self-reported stroke event p-value	Specific or non-specific self-reported stroke event OR (95% CI)	Specific or non-specific self-reported stroke event p-value	Any code or self-reported event OR (95% CI)	Any code or self-reported event p-value
CHR1: rs1052053 (PMF1–SEMA4A)	G/A	0.4	0.38	1.06	2.7e-14	0.97 (0.94-1.01)	0.11	0.95 (0.9-0.99)	0.018	0.97 (0.94-1)	0.034	0.99 (0.95-1.03)	0.53	0.99 (0.94-1.03)	0.58	0.98 (0.95-1.02)	0.35	0.98 (0.95-1)	0.1	0.97 (0.94-1)	0.037	0.98 (0.95-1)	0.028	0.97 (0.93-1)	0.085	0.97 (0.94-1)	0.049	0.97 (0.95-0.99)	0.009
CHR9: rs10820405 (LINC01492)	G/A	0.82	0.81	1.2	4.51e-08	0.96 (0.92-1)	0.065	0.98 (0.93-1.04)	0.55	0.97 (0.93-1)	0.072	1.03 (0.98-1.07)	0.31	1.03 (0.98-1.09)	0.25	1.03 (0.99-1.07)	0.11	0.99 (0.96-1.02)	0.5	1.01 (0.97-1.05)	0.69	1 (0.97-1.03)	0.86	0.99 (0.95-1.04)	0.7	0.98 (0.94-1.02)	0.37	1 (0.97-1.02)	0.91
CHR17: rs11867415 (PRPF8)	G/A	0.18	0.05	1.09	4.81e-08	1.03 (0.95-1.11)	0.47	0.94 (0.85-1.03)	0.21	1 (0.94-1.07)	0.98	0.98 (0.9-1.06)	0.63	1.05 (0.95-1.15)	0.35	0.99 (0.92-1.06)	0.79	1.01 (0.95-1.06)	0.84	0.99 (0.93-1.06)	0.8	1 (0.95-1.04)	0.85	1.01 (0.93-1.09)	0.85	1.02 (0.95-1.09)	0.61	1.01 (0.96-1.05)	0.77
CHR5: rs11957829 (LOC100505841)	A/G	0.82	0.82	1.07	7.51e-09	1.04 (0.99-1.09)	0.1	1.02 (0.96-1.08)	0.54	1.03 (0.99-1.07)	0.16	1 (0.96-1.05)	0.91	0.99 (0.93-1.05)	0.64	1 (0.96-1.04)	0.95	1.02 (0.99-1.06)	0.19	1 (0.96-1.04)	0.91	1.02 (0.99-1.05)	0.28	1.01 (0.96-1.06)	0.67	1.02 (0.98-1.07)	0.31	1.02 (0.99-1.05)	0.15
CHR 1: rs12037987 (WNT2B)	C/T	0.16	0.07	1.07	2.73e-08	1.03 (0.96-1.10)	0.39	1.03 (0.95-1.13)	0.42	1.01 (0.96-1.08)	0.62	1.01 (0.94-1.09)	0.74	1.01 (0.92-1.09)	0.91	1 (0.94-1.06)	0.97	1.02 (0.97-1.07)	0.39	1.02 (0.96-1.08)	0.51	1.01 (0.97-1.05)	0.7	1.02 (0.95-1.09)	0.57	1.04 (0.97-1.1)	0.26	1.02 (0.98-1.06)	0.37
CHR1: rs12124533 (TSPAN2)	T/C	0.24	0.25	1.17	1.22e-08	1.03 (0.99-1.07)	0.099	1 (0.95-1.06)	0.87	1.02 (0.98-1.05)	0.34	1 (0.96-1.04)	0.91	1.03 (0.98-1.09)	0.2	1.02 (0.98-1.05)	0.4	1.02 (0.99-1.05)	0.25	1.02 (0.98-1.06)	0.31	1.02 (0.99-1.04)	0.2	1.01 (0.97-1.05)	0.71	1 (0.96-1.04)	0.98	1.01 (0.98-1.03)	0.55
CHR16: rs12445022 (ZCCHC14)	A/G	0.31	0.34	1.06	1.05e-10	1.04 (1-1.08)	0.025	1.03 (0.98-1.08)	0.21	1.03 (1-1.07)	0.036	1 (0.96-1.04)	0.94	1.04 (1-1.09)	0.076	1.02 (0.99-1.05)	0.25	1.02 (1-1.05)	0.085	1.04 (1-1.07)	0.03	1.03 (1-1.05)	0.02	1.02 (0.98-1.06)	0.3	1.01 (0.98-1.05)	0.42	1.02 (1-1.04)	0.042
CHR16: rs12932445 (ZFHX3)	C/T	0.21	0.17	1.2	6.86e-18	1.04 (0.99-1.09)	0.079	0.99 (0.94-1.05)	0.81	1.03 (0.99-1.07)	0.12	1.01 (0.96-1.06)	0.61	0.98 (0.93-1.04)	0.57	1 (0.95-1.04)	0.82	1.03 (0.99-1.06)	0.098	0.99 (0.95-1.03)	0.56	1.01 (0.99-1.04)	0.33	1.04 (0.99-1.09)	0.15	1.03 (0.99-1.08)	0.12	1.01 (0.98-1.04)	0.4
CHR4: rs13143308 (PITX2)	T/G	0.28	0.19	1.32	1.86e-47	1.10 (1.05-1.14)	1.7e-05	1.09 (1.03-1.15)	0.0028	1.09 (1.05-1.13)	7.5e-06	1.08 (1.04-1.14)	0.00047	1.05 (1-1.11)	0.07	1.06 (1.02-1.1)	0.0036	1.09 (1.06-1.13)	2.1e-08	1.07 (1.03-1.11)	0.00062	1.08 (1.05-1.11)	1e-07	1.04 (0.99-1.09)	0.085	1.04 (1-1.08)	0.08	1.07 (1.04-1.1)	3e-07
CHR6: rs16896398 (SLC22A7–ZNF318)	T/A	0.34	0.28	1.05	1.3e-08	1.01 (0.97-1.05)	0.7	0.97 (0.92-1.02)	0.2	1.01 (0.98-1.04)	0.58	0.99 (0.95-1.03)	0.57	0.99 (0.95-1.04)	0.77	0.99 (0.96-1.03)	0.63	1 (0.97-1.03)	0.92	0.98 (0.95-1.01)	0.26	1 (0.98-1.02)	0.96	1.01 (0.97-1.05)	0.73	1 (0.97-1.04)	0.91	1 (0.98-1.03)	0.8
CHR4: rs17612742 (EDNRA)	C/T	0.21	0.14	1.19	1.46e-11	0.96 (0.91-1.01)	0.1	0.98 (0.92-1.04)	0.49	0.97 (0.93-1.01)	0.16	1.01 (0.96-1.07)	0.66	1.04 (0.98-1.11)	0.2	1.04 (0.99-1.08)	0.13	0.98 (0.95-1.02)	0.37	1.01 (0.96-1.06)	0.68	1 (0.97-1.03)	0.95	1 (0.94-1.05)	0.87	0.98 (0.93-1.03)	0.38	1 (0.97-1.02)	0.74
CHR7: rs2107595 (HDAC9–TWIST1)	A/G	0.24	0.15	1.21	3.65e-15	1.08 (1.03-1.13)	0.00099	1.06 (1-1.13)	0.054	1.07 (1.03-1.12)	0.001	1.03 (0.98-1.09)	0.21	1.05 (0.99-1.11)	0.13	1.03 (0.99-1.08)	0.12	1.06 (1.02-1.1)	0.00095	1.05 (1.01-1.1)	0.014	1.05 (1.02-1.09)	0.00047	1.07 (1.02-1.12)	0.0094	1.08 (1.03-1.13)	0.00089	1.06 (1.03-1.09)	0.00011
CHR19: rs2229383 (ILF3–SLC44A2)	T/G	0.65	0.63	1.05	4.72e-08	1 (0.97-1.04)	0.91	0.95 (0.91-1)	0.044	0.99 (0.96-1.02)	0.42	1 (0.97-1.04)	0.85	0.97 (0.93-1.02)	0.22	1 (0.97-1.03)	0.85	1 (0.98-1.03)	0.84	0.96 (0.93-0.99)	0.021	0.99 (0.97-1.01)	0.47	1.01 (0.97-1.05)	0.59	1.01 (0.97-1.04)	0.7	0.99 (0.97-1.01)	0.55
CHR10: rs2295786 (SH3PXD2A)	A/T	0.6	0.64	1.05	1.8e-10	1.08 (1.04-1.11)	6.1e-05	1.06 (1.01-1.11)	0.014	1.07 (1.04-1.11)	1.5e-05	1.04 (1-1.08)	0.062	0.99 (0.94-1.04)	0.63	1.01 (0.98-1.04)	0.59	1.06 (1.03-1.09)	1.9e-05	1.02 (0.99-1.06)	0.16	1.04 (1.02-1.07)	0.0004	1.05 (1.01-1.09)	0.0096	1.04 (1.01-1.08)	0.021	1.05 (1.03-1.07)	5.1e-06
CHR12: rs3184504 (SH2B3)	T/C	0.45	0.48	1.08	2.17e-14	1.05 (1.01-1.08)	0.007	1.04 (1-1.09)	0.067	1.04 (1.01-1.07)	0.0096	1.01 (0.97-1.04)	0.76	1.01 (0.97-1.06)	0.52	1 (0.97-1.03)	0.83	1.03 (1-1.05)	0.026	1.03 (1-1.06)	0.077	1.02 (1-1.05)	0.04	1.07 (1.03-1.11)	0.00047	1.06 (1.03-1.1)	0.00019	1.03 (1.01-1.05)	0.0068
CHR12: rs35436 (TBX3)	C/T	0.62	0.62	1.05	2.87e-08	1.04 (1.01-1.08)	0.025	1.08 (1.03-1.13)	0.0017	1.05 (1.02-1.08)	0.0034	0.99 (0.95-1.03)	0.62	1.01 (0.97-1.06)	0.64	1.01 (0.97-1.04)	0.71	1.02 (0.99-1.04)	0.18	1.04 (1.01-1.08)	0.01	1.03 (1-1.05)	0.017	1.03 (0.99-1.07)	0.15	1.02 (0.98-1.05)	0.34	1.02 (1-1.04)	0.038
CHR7: rs42039 (CDK6)	C/T	0.77	0.76	1.07	6.55e-09	1.03 (0.99-1.07)	0.18	1.05 (1-1.11)	0.045	1.03 (0.99-1.07)	0.1	1.01 (0.97-1.06)	0.54	0.98 (0.93-1.03)	0.4	1 (0.97-1.04)	0.88	1.02 (0.99-1.05)	0.15	1.02 (0.98-1.05)	0.41	1.02 (0.99-1.04)	0.19	1.02 (0.98-1.07)	0.27	1.02 (0.98-1.06)	0.39	1.02 (0.99-1.04)	0.15
CHR15: rs4932370 (FURIN-FES)	A/G	0.33	0.34	1.05	2.88e-08	1.02 (0.99-1.06)	0.19	0.99 (0.94-1.03)	0.6	1.02 (0.99-1.05)	0.27	1.02 (0.98-1.06)	0.41	1 (0.96-1.05)	0.98	1.02 (0.99-1.05)	0.25	1.02 (0.99-1.05)	0.12	0.99 (0.96-1.03)	0.73	1.02 (1-1.04)	0.1	1.02 (0.99-1.06)	0.23	1.02 (0.99-1.06)	0.24	1.02 (1-1.04)	0.041
CHR6: rs4959130 (FOXF2)	A/G	0.14	0.14	1.08	1.42e-09	1.07 (1.02-1.12)	0.0059	1.08 (1.01-1.15)	0.017	1.06 (1.02-1.11)	0.004	1.02 (0.97-1.08)	0.44	1.01 (0.95-1.08)	0.76	1.02 (0.97-1.06)	0.43	1.05 (1.01-1.09)	0.0097	1.04 (1-1.09)	0.053	1.04 (1.01-1.08)	0.0077	1.04 (0.99-1.1)	0.14	1.04 (1-1.09)	0.065	1.04 (1.01-1.07)	0.0043
CHR9: rs635634 (ABO)	T/C	0.19	0.19	1.08	9.18e-09	1.07 (1.03-1.12)	0.0016	1.08 (1.02-1.14)	0.0089	1.08 (1.03-1.12)	0.00018	1.02 (0.97-1.07)	0.47	1 (0.94-1.06)	0.99	1 (0.96-1.04)	0.86	1.05 (1.01-1.08)	0.0044	1.04 (1-1.08)	0.063	1.04 (1.01-1.07)	0.0043	1.09 (1.04-1.15)	9.8e-05	1.1 (1.05-1.14)	5.8e-06	1.05 (1.02-1.07)	0.00043
CHR4: rs6825454 (FGA)	C/T	0.31	0.26	1.06	7.43e-10	1.03 (0.99-1.07)	0.11	1.04 (0.99-1.09)	0.16	1.03 (1-1.07)	0.068	1 (0.96-1.05)	0.82	0.98 (0.93-1.03)	0.34	0.99 (0.95-1.02)	0.52	1.02 (0.99-1.05)	0.17	1.01 (0.97-1.04)	0.75	1.01 (0.99-1.04)	0.37	1.01 (0.97-1.05)	0.75	1.01 (0.97-1.05)	0.55	1.01 (0.99-1.03)	0.36
CHR5: rs6891174 (NKX2-5)	A/G	0.35	0.37	1.11	5.82e-09	1.03 (1-1.07)	0.076	1.03 (0.98-1.08)	0.21	1.03 (1-1.06)	0.061	1.02 (0.98-1.06)	0.4	1.03 (0.99-1.08)	0.16	1.01 (0.98-1.05)	0.38	1.03 (1-1.05)	0.057	1.03 (1-1.07)	0.057	1.02 (1-1.05)	0.047	1.02 (0.98-1.06)	0.28	1.02 (0.99-1.06)	0.16	1.02 (1-1.04)	0.034
CHR12: rs7304841 (PDE3A)	A/C	0.59	0.61	1.05	4.93e-08	1.03 (0.99-1.06)	0.13	1.07 (1.02-1.11)	0.0069	1.03 (1-1.07)	0.032	1.05 (1.01-1.09)	0.023	1.01 (0.96-1.06)	0.71	1.02 (0.99-1.06)	0.18	1.04 (1.01-1.06)	0.0075	1.04 (1-1.07)	0.028	1.03 (1.01-1.05)	0.012	1.01 (0.97-1.05)	0.65	1 (0.97-1.03)	0.96	1.02 (1-1.05)	0.021
CHR9: rs7859727 (Chr9p21)	T/C	0.53	0.49	1.05	4.22e-10	1.07 (1.04-1.11)	2.7e-05	1.06 (1.01-1.11)	0.0091	1.06 (1.03-1.09)	8.1e-05	1.04 (1-1.08)	0.032	1.04 (0.99-1.08)	0.11	1.04 (1.01-1.07)	0.018	1.06 (1.03-1.09)	4.5e-06	1.05 (1.02-1.08)	0.0027	1.05 (1.03-1.07)	5.3e-06	1.01 (0.97-1.05)	0.62	1.02 (0.98-1.05)	0.32	1.04 (1.02-1.06)	6.3e-05
CHR19: rs8103309 (SMARCA4–LDLR)	T/C	0.65	0.63	1.05	3.4e-08	0.99 (0.96-1.03)	0.63	0.95 (0.9-0.99)	0.017	0.98 (0.95-1.01)	0.25	1.02 (0.98-1.06)	0.4	0.99 (0.95-1.04)	0.69	1.02 (0.99-1.05)	0.2	1 (0.98-1.03)	0.84	0.97 (0.94-1)	0.047	1 (0.98-1.02)	0.94	1 (0.96-1.04)	0.93	1.01 (0.98-1.05)	0.43	1 (0.98-1.02)	0.86
CHR 1: rs880315 (CASZ1)	C/T	0.4	0.34	1.05	3.62e-10	1.01 (0.98-1.05)	0.44	1.03 (0.99-1.08)	0.17	1.02 (0.98-1.05)	0.31	0.98 (0.95-1.02)	0.38	1 (0.95-1.05)	0.97	0.99 (0.96-1.02)	0.55	1 (0.97-1.03)	0.99	1.02 (0.98-1.05)	0.35	1 (0.98-1.03)	0.75	1.03 (0.99-1.07)	0.16	1.04 (1-1.07)	0.032	1.02 (0.99-1.04)	0.17
CHR13: rs9526212 (LRCH1)	G/A	0.76	0.76	1.06	5.03e-10	1.04 (1-1.08)	0.046	1.01 (0.96-1.06)	0.82	1.03 (1-1.07)	0.089	1.01 (0.96-1.05)	0.8	1.06 (1.01-1.12)	0.023	1.04 (1-1.07)	0.062	1.03 (1-1.06)	0.095	1.03 (1-1.07)	0.076	1.03 (1.01-1.06)	0.011	1.06 (1.01-1.1)	0.0099	1.04 (1-1.08)	0.031	1.03 (1.01-1.05)	0.013
CHR2: rs12476527 (KCNK3)	G/T	0.48	N/A	1.05	6.44e-08	N/A	N/A	N/A	N/A	N/A	N/A	N/A	N/A	N/A	N/A	N/A	N/A	N/A	N/A	N/A	N/A	N/A	N/A	N/A	N/A	N/A	N/A	N/A	N/A
CHR1: rs146390073 (RGS7)	T/C	0.02	N/A	1.95	2.2e-08	N/A	N/A	N/A	N/A	N/A	N/A	N/A	N/A	N/A	N/A	N/A	N/A	N/A	N/A	N/A	N/A	N/A	N/A	N/A	N/A	N/A	N/A	N/A	N/A
CHR11: rs2005108 (MMP12)	T/C	0.12	N/A	1.08	3.33e-08	N/A	N/A	N/A	N/A	N/A	N/A	N/A	N/A	N/A	N/A	N/A	N/A	N/A	N/A	N/A	N/A	N/A	N/A	N/A	N/A	N/A	N/A	N/A	N/A
CHR4: rs34311906 (ANK2)	C/T	0.41	N/A	1.07	1.07e-08	N/A	N/A	N/A	N/A	N/A	N/A	N/A	N/A	N/A	N/A	N/A	N/A	N/A	N/A	N/A	N/A	N/A	N/A	N/A	N/A	N/A	N/A	N/A	N/A
CHR3: rs7610618 (TM4SF4–TM4SF1)	T/C	0.01	N/A	2.33	1.44e-08	N/A	N/A	N/A	N/A	N/A	N/A	N/A	N/A	N/A	N/A	N/A	N/A	N/A	N/A	N/A	N/A	N/A	N/A	N/A	N/A	N/A	N/A	N/A	N/A
Red font: replicated SNPs; Bold red font: significant p-value;
N/A: Megastroke SNP not in our dataset. For rs12476527, rs2005108 and rs34311906, a SNP in close LD (r2>0.7) was available in our dataset, but the p-value was not significant for any phenotype. rs146390073 and rs7610618 did not have SNPs in close LD available in our dataset, so these loci are not represented in these data.
CHR: chromosome; OR: odds ratio; CI: confidence interval;

### Sheet: S7
Supplementary Table 7. Calculations for power to replicate the 32 MEGASTROKE loci in our dataset.
Known stroke genetic locus	Stroke-specific code from any medical setting	Broad CVD code from any medical setting	Stroke-specific or Broad CVD code from any medical setting	Specific or non-specific self-reported stroke event	Any code or self-reported event
	N = 8,665	N = 8,085	N = 16,750	N = 7,536	N = 19,449
rs880315	0.42	0.39	0.8	0.36	0.86
rs12037987	0.47	0.44	0.84	0.4	0.9
rs146390073	1	1	1	1	1
rs12476527	0.45	0.41	0.81	0.37	0.88
rs7610618	1	1	1	1	1
rs34311906	0.82	0.79	0.99	0.75	1
rs17612742	1	1	1	1	1
rs6825454	0.58	0.54	0.91	0.5	0.95
rs11957829	0.48	0.44	0.84	0.4	0.9
rs6891174	1	1	1	0.99	1
rs16896398	0.39	0.36	0.76	0.33	0.83
rs42039	0.6	0.56	0.92	0.51	0.96
rs7859727	0.44	0.4	0.81	0.37	0.87
rs10820405	1	1	1	1	1
rs2295786	0.42	0.38	0.79	0.35	0.85
rs7304841	0.42	0.39	0.79	0.35	0.86
rs35436	0.4	0.37	0.77	0.34	0.84
rs9526212	0.45	0.41	0.82	0.38	0.88
rs4932370	0.39	0.35	0.75	0.32	0.83
rs11867415	0.84	0.8	0.99	0.76	1
rs2229383	0.38	0.35	0.75	0.32	0.82
rs8103309	0.38	0.35	0.75	0.32	0.82
rs12124533	1	1	1	1	1
rs1052053	0.65	0.61	0.95	0.57	0.97
rs13143308	1	1	1	1	1
rs4959130	0.57	0.53	0.91	0.49	0.95
rs2107595	1	1	1	1	1
rs635634	0.73	0.69	0.97	0.64	0.99
rs2005108	0.49	0.45	0.85	0.41	0.91
rs3184504	0.94	0.92	1	0.89	1
rs12932445	1	1	1	1	1
rs12445022	0.59	0.54	0.91	0.5	0.95
Red font: SNPs which were replicated.
Blue font: SNPs were replication power was ≥80%
